# Language and Social Regions Are Affected in Toddlers with Autism and Predict Later Language Outcome

**DOI:** 10.1101/2022.10.25.22281531

**Authors:** Kuaikuai Duan, Lisa Eyler, Karen Pierce, Michael V. Lombardo, Michael Datko, Donald Hagler, Vani Taluja, Javad Zahiri, Kathleen Campbell, Cynthia Carter Barnes, Steven Arias, Srinivasa Nalabolu, Jaden Troxel, Anders M. Dale, Eric Courchesne

## Abstract

Autism spectrum disorder is a heterogeneous neurodevelopmental disorder. Early brain overgrowth yet reduced cerebellar size is well recognized for autism, but cortical regions involved show inconsistent patterns of alteration. No complete and replicable map of early regional brain size alterations has been charted. It is also not clear whether individual differences in brain size relate to autism symptom severity and cognitive deficits and predict later language outcomes. We leveraged structural MRI data from 166 autistic and 109 typical developing toddlers to comprehensively and systematically investigate regional gray matter volume alterations and cortical surface area and thickness perturbations in autism compared to typical developing toddlers using linear mixed-effect models. We then examined their replicability in an independent cohort of 38 autistic and 37 typical developing toddlers. We further investigated associations between regional brain size and symptom severity, Mullen and Vineland cognitive performance using linear regression models. Lastly, we investigated whether early brain size (at intake mean age of 2.5 years) can improve support vector machine prediction of language outcome at 3-4 years of age when added to a model containing intake clinical and behavioral measures. Compared to typical developing toddlers, autistic toddlers presented larger or thicker lateral temporal regions, smaller or thinner frontal lobe and midline structures, larger callosal subregion volume, and smaller cerebellum. Most of these differences were replicated in an independent toddler cohort. Moreover, the identified gray matter alterations were related to autism symptom severity and cognitive impairments at intake, and, remarkably, they improved the accuracy for predicting later language outcome beyond intake clinical and demographic variables. Gray matter volume, thickness, and surface area in regions involved in language, social, and face processing were altered in autistic toddlers. Alterations in these regions are major early-age developmental attributes of autism. The early-age alterations in these cortical attributes in different regions may be the result of dysregulation in multiple neural processes and stages, consistent with prenatal multi-process, multi-stage models of autism. Here we also show these gray matter alterations are promising prognostic biomarkers for language outcome prediction.
