## Supplemental Spreadsheet for "Language and Social Regions Are Affected in Toddlers with Autism and Predict Later Language Outcome"

### Sheet: Volume
Regions	p values	Cohen's d
Left-Cerebellum-Cortex	0.05	-0.22
Right-Cerebellum-Cortex	0.00674	-0.31
CC_Posterior	0.00405	0.33
CC_Mid_Posterior	0.0339	0.24
CC_Mid_Anterior	0.0193	0.26
lh_fusiform_volume	0.000244	0.42
lh_middletemporal_volume	0.000923	0.37
lh_lingual_volume	0.0284	0.25
lh_inferiorparietal_volume	0.0413	0.23
lh_rostralanteriorcingulate_volume	0.0453	0.23
rh_middletemporal_volume	6.22e-05	0.45
rh_caudalanteriorcingulate_volume	0.000612	-0.39
rh_bankssts_volume	0.0117	0.28
rh_cuneus_volume	0.0152	0.27
rh_supramarginal_volume	0.0241	0.25
rh_lingual_volume	0.0258	0.25
rh_precuneus_volume	0.028	0.25
rh_lateraloccipital_volume	0.0308	0.24
rh_parahippocampal_volume	0.0413	0.23
rh_paracentral_volume	0.0456	-0.22

### Sheet: Cortical Surface Area
Regions	p values	Cohen's d
lh_fusiform_area	0.00566	0.31
lh_parstriangularis_area	0.0123	-0.28
lh_isthmuscingulate_area	0.0332	0.24
lh_postcentral_area	0.0429	0.23
rh_caudalanteriorcingulate_area	3.04e-05	-0.47
rh_medialorbitofrontal_area	5.28e-05	-0.46
rh_posteriorcingulate_area	0.000345	-0.41
rh_parsorbitalis_area	0.0143	-0.28
rh_transversetemporal_area	0.0249	-0.25
rh_paracentral_area	0.025	-0.25
rh_middletemporal_area	0.0257	0.25
rh_parahippocampal_area	0.0321	0.24

### Sheet: Cortical Thickness
Regions	p values	Cohen's d
lh_superiortemporal_thickness	9.22e-05	0.44
lh_parsopercularis_thickness	0.00176	-0.35
lh_caudalmiddlefrontal_thickness	0.00276	-0.34
lh_pericalcarine_thickness	0.0043	-0.32
lh_precuneus_thickness	0.0203	0.26
lh_postcentral_thickness	0.0271	-0.25
lh_frontalpole_thickness	0.0367	0.24
lh_superiorfrontal_thickness	0.05	-0.22
rh_parsopercularis_thickness	0.000818	-0.38
rh_bankssts_thickness	0.0015	0.36
rh_transversetemporal_thickness	0.00554	0.31
rh_superiortemporal_thickness	0.00624	0.31
rh_middletemporal_thickness	0.0164	0.27
rh_lingual_thickness	0.0297	0.24
rh_insula_thickness	0.0446	-0.23
rh_posteriorcingulate_thickness	0.05	0.22
rh_cuneus_thickness	0.05	0.22
